# Centenarians maintain cognition by resisting amyloid-β or decoupling it from tau propagation

**DOI:** 10.64898/2026.09.18.26363376

**Authors:** Susan K. Rohde, Maruelle C. Luimes, Annemieke J.M. Rozemuller, Marc Hulsman, Sven J. van der Lee, Sietske A.M. Sikkes, Timothy E. Richardson, Jeroen J.M. Hoozemans, Jamie M. Walker, Henne Holstege

## Abstract

Centenarians who maintain cognitive health provide a unique opportunity to investigate naturally occurring mechanisms that protect against Alzheimer’s disease. We examined the relationship between subregional amyloid-beta and p-tau distributions in the medial temporal lobe and cognitive performance in 112 centenarians. We show that amyloid-beta pathology was associated with increased parahippocampal, but not hippocampal, p-tau burden and lower cognitive performance. However, the majority of the centenarians maintained high cognitive performance until death, and they appeared to be protected against cognitive decline through two distinct mechanisms: 44% were resistant to amyloid-beta accumulation, while 28% harbored substantial amyloid-beta pathology but resisted downstream p-tau propagation. These findings suggest the existence of natural resilience mechanisms that uncouple amyloid-beta pathology from driving downstream pathogenic tau progression. Both mechanisms warrant further exploration, as they may offer complementary therapeutic entry-points: preventing the accumulation of Aβ pathology altogether, or limiting downstream p-tau propagation once Aβ pathology has already emerged.
