## Supplementary material for "Centenarians maintain cognition by resisting amyloid-β or decoupling it from tau propagation": Table S2

### Sheet: Blad1
	Memory		Fluency		Executive functioning		Attention		Global Cognition		MMSE
	β	p-value	β	p-value	β	p-value	β	p-value	β	p-value	β	p-value
Aβ DG	-0.108824	0.178467	0.0395687	0.274544	-0.171079	0.0674525	0.019539	0.290772	-0.0993836	0.199276	-0.159622	0.119226
Aβ CA4	0.0701544	0.229154	0.0199867	0.290772	-0.0551316	0.22957	-0.0471832	0.23841	-0.0103238	0.298744	-0.0553291	0.254485
Aβ CA3	-0.018979	0.290772	-0.0612454	0.22957	-0.12431	0.110811	-0.103968	0.12783	-0.123093	0.14897	-0.0833434	0.211063
Aβ CA2	-0.223971	0.0275887	-0.0740626	0.229154	-0.174619	0.0365574	-0.0753174	0.178467	-0.228039	0.0275887	-0.130669	0.138464
Aβ CA1/sub	-0.100241	0.176482	-0.0454977	0.258955	-0.125137	0.119226	0.0122932	0.294758	-0.111164	0.168236	-0.100793	0.175279
Aβ presub A	-0.0130607	0.298744	-0.100363	0.229154	-0.0979633	0.211063	-0.0769645	0.229154	-0.126396	0.207214	-0.102433	0.229154
Aβ Presub B	0.00621376	0.300181	0.040356	0.277563	-0.122573	0.12783	-0.0253246	0.283975	-0.0581461	0.254485	-0.0626709	0.240138
Aβ EC	-0.0525543	0.254485	0.0311274	0.28346	-0.13592	0.119226	-0.0938639	0.167291	-0.129516	0.161898	-0.169738	0.110811
Aβ FG	0.0497602	0.258955	0.134179	0.142869	-0.0544663	0.237299	-0.0174669	0.290772	0.0402455	0.279125	-0.0935162	0.206929
Thal Aβ	-0.020437	0.290772	-0.0203979	0.290772	-0.113113	0.135621	-0.106641	0.140634	-0.122213	0.161898	-0.0569569	0.254485
p-tau DG	-0.0315047	0.28273	-0.000438593	0.308568	0.0422924	0.254485	0.0317163	0.26767	0.0310896	0.28273	0.0992498	0.175279
p-tau CA4	-0.141038	0.12783	0.0353759	0.278081	-0.00670056	0.298744	0.00610917	0.298744	-0.0189431	0.290772	-0.00968241	0.298744
p-tau CA3	-0.13889	0.12783	-0.00491902	0.300181	-0.0936559	0.149323	-0.0122953	0.294233	-0.0689865	0.229154	-0.067117	0.229154
p-tau CA2	-0.0516351	0.254485	-0.0202251	0.290772	0.0309708	0.278081	-0.0233869	0.28346	0.0154535	0.294758	-0.000359868	0.308568
p-tau CA1/sub	-0.226003	0.0329251	-0.0480427	0.258955	-0.119153	0.12783	-0.111833	0.133476	-0.182987	0.0958301	-0.147744	0.12783
p-tau presub A	-0.294082	0.0106773	-0.0357399	0.280661	-0.195356	0.0275887	-0.110528	0.135621	-0.242442	0.0275887	-0.288687	0.0106773
p-tau Presub B	-0.309818	0.00602333	-0.117841	0.168236	-0.213903	0.0165519	-0.0595411	0.229154	-0.275178	0.0243098	-0.316154	0.00602333
p-tau EC	-0.263985	0.0165519	-0.121182	0.149323	-0.196489	0.0275887	-0.0554558	0.229154	-0.211503	0.0586645	-0.146034	0.12783
p-tau FG	-0.3177	0.00602333	-0.263264	0.0165519	-0.282106	0.00602333	-0.0875946	0.177269	-0.364067	0.00602333	-0.218533	0.0405903
Braak NFT stage	-0.296787	0.00602333	0.0275446	0.283975	-0.206341	0.0238378	-0.0109871	0.295994	-0.166723	0.110811	-0.143502	0.12783
CA2/CA1 p-tau ratio	0.0892043	0.211063	-0.0074745	0.299144	0.104783	0.149323	0.0555135	0.229154	0.111938	0.175279	0.0790484	0.229154
